# Associations Between Google Search Trends for Symptoms and COVID-19 Confirmed and Death Cases in the United States

**DOI:** 10.1101/2021.02.22.21252254

**Authors:** Mostafa Abbas, Thomas B. Morland, Eric S. Hall, Yasser EL-Manzalawy

## Abstract

We utilize functional data analysis techniques to investigate patterns of COVID-19 positivity and mortality in the US and their associations with Google search trends for COVID-19 related symptoms. Specifically, we represent state-level time series data for COVID-19 and Google search trends for symptoms as smoothed functional curves. Given these functional data, we explore the modes of variation in the data using functional principal component analysis (FPCA). We also apply functional clustering analysis to identify patterns of COVID-19 confirmed case and death trajectories across the US. Moreover, we quantify the associations between Google COVID-19 search trends for symptoms and COVID-19 confirmed case and death trajectories using dynamic correlation. Finally, we examine the dynamics of correlations for the top nine Google search trends of symptoms commonly associated with COVID-19 confirmed case and death trajectories. Our results reveal and characterize distinct patterns for COVID-19 spread and mortality across the US. The dynamics of these correlations suggest the feasibility of using Google queries to forecast COVID-19 cases and mortality for up to three weeks in advance. Our results and analysis framework set the stage for the development of predictive models for forecasting COVID-19 confirmed cases and deaths using historical data and Google search trends for nine symptoms associated with both outcomes.
